# Advancing our understanding of genetic risk factors and potential personalized strategies in pelvic organ prolapse: largest GWAS to date reveals 19 novel associated loci

**DOI:** 10.1101/2021.07.08.21260068

**Authors:** Natàlia Pujol-Gualdo, Kristi Läll, Maarja Lepamets, Estonian Biobank Research Team, Henna-Riikka Rossi, Riikka K Arffman, Terhi T Piltonen, Reedik Mägi, Triin Laisk

## Abstract

**Objectives:** To identify the genetic determinants of pelvic organ prolapse (POP) and assess the predictive ability of polygenic risk scores (PRS) alone or in combination with clinical risk factors.

**Design:** Meta-analysis of genome-wide association studies (GWAS) and PRS construction and validation.

**Setting:** GWAS summary statistics from three European datasets and individual-level data from Estonian Biobank, including phenotype questionnaire and measurement panel, together with follow-up data from linkage with national health-related registries.

**Participants:** A total of 28,086 women with POP and 546,321 controls of European ancestry. Genetic risk scores were derived from a dataset of 20,118 cases and 427,426 controls of European ancestry and validated in a target dataset of 7,896 cases and 118,895 controls. Cases were defined using ICD codes and classical risk factors were derived from questionnaire data and ICD10 codes.

**Results:** The identified novel loci reinforce the role of connective tissue abnormalities, urogenital tract development and point towards association with a range of cardiometabolic traits. A novel PRS combining 3,242,959 variants demonstrated that women in the top 5% have 1.63 (95% CI: 1.37 to 1.93) times the hazard of developing POP compared to the rest of the women. When analyzing PRS in incident POP, it showed similar predictive ability (Harrell C-statistic 0.583, sd=0.007) than five established clinical risk factors (number of children, body mass index (BMI), ever smoked, constipation and asthma) combined (Harrell C-statistic 0.588, sd=0.007) and demonstrated its incremental value in combination with these (Harrell C-statistic 0.630, sd=0.007).

**Conclusions:** The largest GWAS meta-analysis in POP to date identified 26 genetic loci which establish links between POP and connective tissue abnormalities, urogenital development and cardiometabolic health. We present a PRS for POP which provides the first potential tool for preventive strategies and early detection of higher risk susceptibility to POP including genetic risk factors.
