## Supplementary Table 1 for "Advancing our understanding of genetic risk factors and potential personalized strategies in pelvic organ prolapse: largest GWAS to date reveals 19 novel associated loci"

### Sheet: SupplementaryTable1
Supplementary Table 1. Results for colocalization analyses, including signals that showed a posterior probability for a shared causal variant (PP4) > 0.8).
GWAS_lead_SNP	eQTL_dataset_ID	eQTL_Trait	eQTL_Gene_Ensembl	eQTL_Gene_Name	nsnps	PP.H0.abf	PP.H1.abf	PP.H2.abf	PP.H3.abf	PP.H4.abf
2:20678345	GTEx_V8_Muscle_Skeletal_ge	ENSG00000118961	ENSG00000118961	C2orf43	5760	2.56127314294069e-22	2.52449724521924e-05	1.62803367358438e-18	0.158783381531829	0.841191373495719
2:20678345	GTEx_V8_Ovary_ge	ENSG00000118961	ENSG00000118961	C2orf43	5754	1.16070394617544e-19	0.0114403804323295	1.51745580097899e-18	0.147885401203848	0.840674218363823
2:20678345	GTEx_V8_Prostate_ge	ENSG00000118961	ENSG00000118961	C2orf43	5760	1.24478117269594e-19	0.0122690805158082	1.63640858783134e-18	0.159635038868323	0.828095880615867
2:20678345	GTEx_V8_Whole_Blood_ge	ENSG00000118961	ENSG00000118961	C2orf43	5760	3.88309126219417e-28	3.82733611265257e-11	1.84296046916986e-18	0.180009862119707	0.819990137842016
5:128176372	GTEx_V8_Whole_Blood_ge	ENSG00000245937	ENSG00000245937	CTC-228N24.3	6017	1.7983896447956e-13	1.30017239635443e-08	2.28701280028418e-06	0.163670318693912	0.836327381291384
10:74609065	GTEx_V8_Brain_Frontal_Cortex_BA9_ge	ENSG00000035403	ENSG00000035403	VCL	2822	7.17849134770645e-05	0.00451989033190321	0.00108488128076437	0.0664531027045632	0.927870340769292
11:74681469	GTEx_V8_Brain_Putamen_basal_ganglia_ge	ENSG00000054938	ENSG00000054938	CHRDL2	5238	2.2443927592149e-10	0.000109824098870512	3.30526266046368e-07	0.160055612369488	0.839834232780937
15:31344472	GTEx_V8_Brain_Cerebellum_ge	ENSG00000169926	ENSG00000169926	KLF13	5287	2.40298004421327e-10	8.63124727295382e-05	9.41380117555747e-08	0.0318772942340457	0.968036298914916
15:31344472	GTEx_V8_Prostate_ge	ENSG00000169926	ENSG00000169926	KLF13	5292	1.56162820951879e-10	5.60920148822167e-05	1.25405785568874e-07	0.0431307907835836	0.956812991639585
15:31344472	GTEx_V8_Brain_Cerebellar_Hemisphere_ge	ENSG00000169926	ENSG00000169926	KLF13	5289	7.9296577494388e-09	0.0028482482421014	1.38670112543182e-07	0.0479103385740317	0.949241266584098
15:73933047	GTEx_V8_Pituitary_ge	ENSG00000261801	ENSG00000261801	LOXL1-AS1	4991	9.58764739183414e-08	7.15538403340311e-06	0.000582784617102407	0.0415782989912888	0.957831665131102
15:73933047	GTEx_V8_Adrenal_Gland_ge	ENSG00000261801	ENSG00000261801	LOXL1-AS1	4992	4.64778616121842e-06	0.000346870979714216	0.000698904634385708	0.0502628867628935	0.948686689836846
21:27264365	GTEx_V8_Ovary_ge	ENSG00000154736	ENSG00000154736	ADAMTS5	6802	2.6456496302651e-10	0.000219013635404246	7.73372322579384e-08	0.0621464677650308	0.937634440997767
22:38202227	GTEx_V8_Nerve_Tibial_ge	ENSG00000185022	ENSG00000185022	MAFF	6059	5.32147018407316e-20	1.77716966608183e-12	1.83781988295361e-09	0.0594952198448317	0.940504778315571
22:38202227	GTEx_V8_Esophagus_Muscularis_ge	ENSG00000185022	ENSG00000185022	MAFF	6059	6.42107102480503e-11	0.00214439473572433	2.95580695922194e-09	0.0969108776060504	0.900944724638209
22:38202227	GTEx_V8_Artery_Coronary_ge	ENSG00000185022	ENSG00000185022	MAFF	6058	3.02472984543885e-10	0.0101014530636355	3.03539633793596e-09	0.0995901343029603	0.890308409295535
2:20678345	HipSci_iPSC_ge	ENSG00000270100	ENSG00000270100	RP11-130L8.1	5833	7.97350270052431e-20	0.00783371158851898	3.24106494746964e-19	0.0299179306237493	0.962248357787735
2:20678345	TwinsUK_blood_ge	ENSG00000118961	ENSG00000118961	C2orf43	5031	3.49210264926666e-20	0.00343087925336242	4.05609642475852e-19	0.0379325780530489	0.958636542693587
2:20678345	Schmiedel_2018_CD4_T-cell_anti-CD3-CD28_ge	ENSG00000118961	ENSG00000118961	C2orf43	5857	2.18003554461282e-21	0.000214181525367688	5.90569205880947e-19	0.0561342339859269	0.943651584488706
2:20678345	Nedelec_2016_macrophage_naive_ge	ENSG00000118961	ENSG00000118961	C2orf43	6371	1.27770355069206e-21	0.000125530290609798	6.56609173822867e-19	0.0626352745664149	0.937239195142975
2:20678345	BLUEPRINT_monocyte_ge	ENSG00000118961	ENSG00000118961	C2orf43	5256	2.48252360875558e-19	0.0243900010987665	1.8011861085486e-18	0.175360279551049	0.800249719350183
2:55875609	TwinsUK_skin_ge	ENSG00000115380	ENSG00000115380	EFEMP1	6592	8.29385378158634e-13	0.001335891482578	2.98620186102959e-11	0.0461938291624275	0.952470279324301
5:128176372	Quach_2016_monocyte_Pam3CSK4_ge	ENSG00000245937	ENSG00000245937	CTC-228N24.3	6291	5.70660350182805e-08	0.00411617292221999	8.12449377819716e-07	0.0567236523972002	0.939159305165166
5:128176372	TwinsUK_blood_ge	ENSG00000245937	ENSG00000245937	CTC-228N24.3	5689	6.00368301149673e-08	0.00433095458995225	9.18982119911927e-07	0.0644313302260829	0.931236736165015
5:128176372	BLUEPRINT_T-cell_ge	ENSG00000245937	ENSG00000245937	CTC-228N24.3	5521	2.221798411474e-09	0.000160277791809373	2.01856754616036e-06	0.143905103132254	0.855932598286593
12:12515476	HipSci_iPSC_ge	ENSG00000111266	ENSG00000111266	DUSP16	5947	1.32111155419518e-29	9.540694439501e-27	0.000232502700892907	0.166239827203827	0.833527670095273
16:84906873	ROSMAP_brain_naive_ge	ENSG00000103196	ENSG00000103196	CRISPLD2	9272	3.15755073040429e-05	0.0123819339916428	0.000371580010727952	0.144023998095483	0.843190912394842
22:38202227	TwinsUK_fat_ge	ENSG00000185022	ENSG00000185022	MAFF	5095	1.72463525927805e-10	0.00575094677911469	3.50587700630673e-09	0.115148326870865	0.879100722671681
