## Supplementary Table 2 for "Advancing our understanding of genetic risk factors and potential personalized strategies in pelvic organ prolapse: largest GWAS to date reveals 19 novel associated loci"

### Sheet: Supplementary Table 2
Supplementary Table 2. Gene set enrichment results
A. Gene set significant results with MAGMA. Bonferroni correction was used to account for multiple testing, with a threshold set to p= 0.05/15,485 = 3.22 × 10-6.												B. Gene set significant results with DEPICT (FDR < 0.00001)
VARIABLE	TYPE	NGENES	BETA	BETA_STD	SE	P	FULL_NAME					Original.gene.set.ID	Original.gene.set.description	Nominal.P.value	False.discovery.rate...5.
GO_bp:go_connective_tissue_d...	SET	267	26221	30093	56234	1.5698e-06	GO_bp:go_connective_tissue_development					GO:0001701	in utero embryonic development	5.49e-07	Yes
GO_bp:go_metanephric_nephron...3	SET	26	87631	31574	19358	3.0119e-06	GO_bp:go_metanephric_nephron_morphogenesis					MP:0002085	abnormal embryonic tissue morphology	9.43e-07	Yes
												MP:0002188	small heart	9.8e-06	Yes
