## Supplementary Table 3 for "Advancing our understanding of genetic risk factors and potential personalized strategies in pelvic organ prolapse: largest GWAS to date reveals 19 novel associated loci"

### Sheet: Supplementary Table 3
Supplementary Table 3. Tissue set/cell-type enrichment results
A. Tissue enrichment set with MAGMA (Bonferroni corrected p= 0.05 / 53)								B. Tissue/cell-type enrichment significant results with DEPICT (FDR < 0.00001)
VARIABLE	TYPE	NGENES	BETA	BETA_STD	SE	P	FULL_NAME	MeSH.term	MeSH.first.level.term	MeSH.second.level.term	Nominal.P.value	False.discovery.rate...5.
Cervix_Ectocervix	COVAR	18087	56221	11057	12336	2.6053e-06	Cervix_Ectocervix	A11.872.190.260	Embryoid Bodies	Cells	3.76844e-06	Yes
Uterus	COVAR	18087	41812	85409	11088	8.1626e-05	Uterus	A10.690.467	Muscle Smooth	Tissues	0.000537081	Yes
Artery_Tibial	COVAR	18087	36805	75906	10213	0.00015733	Artery_Tibial	A05.360.319.679	Uterus	Urogenital System	0.00139697	Yes
Esophagus_Gastroesophageal_J...	COVAR	18087	46955	92663	13077	0.00016539	Esophagus_Gastroesophageal_Junction	A11.620	Muscle Cells	Cells	0.00214902	Yes
Cells_Cultured_fibroblasts	COVAR	18087	23438	5031	66277	0.00020331	Cells_Cultured_fibroblasts	A11.620.520	Myocytes Smooth Muscle	Cells	0.00214902	Yes
Adipose_Subcutaneous	COVAR	18087	36977	74004	10905	0.00034924	Adipose_Subcutaneous	A05.360.319	Genitalia Female	Urogenital System	0.00222778	Yes
Esophagus_Muscularis	COVAR	18087	41491	82046	12633	0.00051231	Esophagus_Muscularis	A11.329.830	Stromal Cells	Cells	0.00468659	Yes
Artery_Coronary	COVAR	18087	38628	77085	12146	0.00073712	Artery_Coronary	A11.329.228	Fibroblasts	Cells	0.00487837	Yes
Ovary	COVAR	18087	3077	62514	98131	0.00085885	Ovary	A05.360.319.679.490	Endometrium	Urogenital System	0.00513098	Yes
Vagina	COVAR	18087	35354	67881	11286	0.0008678	Vagina	A11.329.114	Adipocytes	Cells	0.00553981	Yes
								A03.556.249.249.209	Cecum	Digestive System	0.00706258	Yes
								A11.872.580	Mesenchymal Stem Cells	Cells	0.00739983	Yes
								A02.165	Cartilage	Musculoskeletal System	0.00798764	Yes
								A05.810.890	Urinary Bladder	Urogenital System	0.00876298	Yes
								A11.329.171	Chondrocytes	Cells	0.00963121	Yes
								A10.165.450	Granulation Tissue	Tissues	0.00990444	Yes
								A10.165.450.300	Cicatrix	Tissues	0.00990444	Yes
								A02.835.232.834	Spine	Musculoskeletal System	0.0115079	Yes
								A02.835.232.834.151	Cervical Vertebrae	Musculoskeletal System	0.0116994	Yes
								A15.145.846	Serum	Hemic and Immune Systems	0.0125945	Yes
								A05.360.319.679.690	Myometrium	Urogenital System	0.0133554	Yes
								A03.556.249.249.356	Colon	Digestive System	0.0142565	Yes
								A03.556.249.249	Intestine Large	Digestive System	0.0143522	Yes
								A04.411	Lung	Respiratory System	0.0144331	Yes
								A03.556.875	Upper Gastrointestinal Tract	Digestive System	0.0152704	Yes
								A03.556.249	Lower Gastrointestinal Tract	Digestive System	0.0158078	Yes
								A14.549.167	Dentition	Stomatognathic System	0.0169105	Yes
								A10.615.789	Serous Membrane	Tissues	0.0171431	Yes
								A03.556.875.875	Stomach	Digestive System	0.0190737	Yes
								A05.360.319.679.256	Cervix Uteri	Urogenital System	0.0195187	Yes
								A17.815	Skin	Integumentary System	0.0205401	Yes
								A10.165.450.300.425	Keloid	Tissues	0.0213398	Yes
								A05.360	Genitalia	Urogenital System	0.0218157	Yes
								A05.360.319.114	Adnexa Uteri	Urogenital System	0.0242465	Yes
								A05.360.319.114.630	Ovary	Urogenital System	0.0245754	Yes
