## Supplementary Table 4 for "Advancing our understanding of genetic risk factors and potential personalized strategies in pelvic organ prolapse: largest GWAS to date reveals 19 novel associated loci"

### Sheet: SupplementaryTable4
Supplementary Table 4. Genetic correlations of POP with other phenotypes. In total, 516 traits were tested, and only traits significant after Bonferroni correction are presented.
Trait	rg	se	p
Coronary artery disease	0.1614	0.0395	4.4193e-05
Triglycerides	0.1701	0.0354	1.6052e-06
Waist-to-hip ratio	0.2059	0.0376	4.2752e-08
Age of first birth	-0.2099	0.0347	1.5146e-09
Waist circumference	0.1529	0.0256	2.3394e-09
Number of self-reported non-cancer illnesses	0.2762	0.0333	1.1472e-16
Number of operations_ self-reported	0.3852	0.0365	4.3612e-26
Number of treatments/medications taken	0.2574	0.0351	2.2536e-13
Job involves mainly walking or standing	0.1989	0.0391	3.7127e-07
Job involves heavy manual or physical work	0.2166	0.0369	4.401e-09
Age completed full time education	-0.1674	0.0343	1.0346e-06
Duration of walks	0.154	0.0373	3.5604e-05
Usual walking pace	-0.1724	0.0329	1.6463e-07
Sleeplessness / insomnia	0.1463	0.0357	4.1404e-05
Alcohol intake frequency.	0.1617	0.0289	2.2371e-08
Average weekly champagne plus white wine intake	-0.1977	0.048	3.866e-05
Fathers age at death	-0.221	0.0497	8.6255e-06
Mood swings	0.1607	0.0334	1.5511e-06
Sensitivity / hurt feelings	0.1564	0.035	7.9448e-06
Frequency of tenseness / restlessness in last 2 weeks	0.169	0.0378	7.8979e-06
Frequency of tiredness / lethargy in last 2 weeks	0.1762	0.0346	3.6593e-07
Seen doctor (GP) for nerves_ anxiety_ tension or depression	0.1664	0.0355	2.7706e-06
Overall health rating	0.1926	0.0314	8.2879e-10
Long-standing illness_ disability or infirmity	0.1867	0.038	8.8664e-07
Falls in the last year	0.1743	0.0431	5.1505e-05
Wheeze or whistling in the chest in last year	0.1514	0.0365	3.299e-05
Had major operations	0.3239	0.0589	3.9018e-08
Diabetes diagnosed by doctor	0.1562	0.0378	3.6487e-05
Other serious medical condition/disability diagnosed by doctor	0.1991	0.0421	2.2588e-06
Taking other prescription medications	0.2662	0.0384	4.2358e-12
Number of live births	0.2258	0.0407	2.828e-08
Age at first live birth	-0.1991	0.0378	1.4244e-07
Age started oral contraceptive pill	-0.2478	0.0524	2.2322e-06
Had other major operations	0.3601	0.0551	6.4842e-11
Mothers age at death	-0.244	0.0572	1.983e-05
Ever had hysterectomy (womb removed)	0.5943	0.0705	3.4328e-17
Health satisfaction	0.203	0.042	1.3549e-06
Leg pain on walking	0.236	0.0535	1.0183e-05
Fluid intelligence score	-0.1414	0.0323	1.2271e-05
Body mass index (BMI)	0.128	0.0254	4.7322e-07
Body fat percentage	0.1482	0.0276	7.5292e-08
Whole body fat mass	0.1295	0.026	6.2624e-07
Leg fat percentage (right)	0.1562	0.0269	6.4856e-09
Leg fat mass (right)	0.1365	0.0253	6.6768e-08
Leg fat percentage (left)	0.1563	0.0267	4.5927e-09
Leg fat mass (left)	0.1356	0.0251	6.3421e-08
Arm fat percentage (right)	0.1414	0.0271	1.7948e-07
Arm fat mass (right)	0.1277	0.0255	5.3201e-07
Arm fat percentage (left)	0.1407	0.0269	1.6184e-07
Arm fat mass (left)	0.1269	0.0252	4.6207e-07
Trunk fat percentage	0.1417	0.0286	7.1203e-07
Trunk fat mass	0.128	0.027	2.2086e-06
Non-cancer illness code_ self-reported: heart attack/myocardial infarction	0.2238	0.0537	3.0572e-05
Non-cancer illness code_ self-reported: gastro-oesophageal reflux (gord) / gastric reflux	0.3154	0.0629	5.3705e-07
Non-cancer illness code_ self-reported: diabetes	0.1815	0.0405	7.4551e-06
Non-cancer illness code_ self-reported: vaginal prolapse/uterine prolapse	0.8227	0.1217	1.4013e-11
Non-cancer illness code_ self-reported: diverticular disease/diverticulitis	0.3132	0.0638	9.1515e-07
Non-cancer illness code_ self-reported: osteoarthritis	0.2316	0.0505	4.4894e-06
Non-cancer illness code_ self-reported: hiatus hernia	0.3248	0.0815	6.6861e-05
Illnesses of mother: Diabetes	0.2119	0.0525	5.3537e-05
Illnesses of siblings: Heart disease	0.2456	0.0616	6.6501e-05
Illnesses of siblings: None of the above (group 1)	-0.2209	0.0465	2.0083e-06
Illnesses of siblings: High blood pressure	0.18	0.045	6.3155e-05
Illnesses of siblings: Diabetes	0.2228	0.0526	2.302e-05
Qualifications: College or University degree	-0.159	0.0279	1.2667e-08
Qualifications: None of the above	0.1576	0.0285	3.266e-08
Qualifications: A levels/AS levels or equivalent	-0.1702	0.0296	9.421e-09
Illness_ injury_ bereavement_ stress in last 2 years: None of the above	-0.1832	0.0446	4.0246e-05
Illness_ injury_ bereavement_ stress in last 2 years: Financial difficulties	0.208	0.0419	6.9234e-07
Mouth/teeth dental problems: Toothache	0.288	0.0722	6.6812e-05
Vascular/heart problems diagnosed by doctor: Angina	0.197	0.0502	8.7954e-05
Blood clot_ DVT_ bronchitis_ emphysema_ asthma_ rhinitis_ eczema_ allergy diagnosed by doctor: Blood clot in the leg (DVT)	0.2704	0.0682	7.2532e-05
Medication for cholesterol_ blood pressure_ diabetes_ or take exogenous hormones: Cholesterol lowering medication	0.1794	0.0442	5.0233e-05
Medication for pain relief_ constipation_ heartburn: None of the above	-0.2851	0.0341	6.8303e-17
Medication for pain relief_ constipation_ heartburn: Ibuprofen (e.g. Nurofen)	0.1987	0.0445	8.0939e-06
Medication for pain relief_ constipation_ heartburn: Paracetamol	0.2412	0.0396	1.0741e-09
Medication for pain relief_ constipation_ heartburn: Omeprazole (e.g. Zanprol)	0.2932	0.0485	1.4528e-09
Medication for pain relief_ constipation_ heartburn: Laxatives (e.g. Dulcolax_ Senokot)	0.2583	0.057	5.871e-06
Pain type(s) experienced in last month: Headache	0.2012	0.038	1.212e-07
Pain type(s) experienced in last month: None of the above	-0.2624	0.0376	2.8757e-12
Pain type(s) experienced in last month: Neck or shoulder pain	0.2277	0.0434	1.5596e-07
Pain type(s) experienced in last month: Back pain	0.1957	0.0427	4.6762e-06
Pain type(s) experienced in last month: Stomach or abdominal pain	0.2985	0.0476	3.5674e-10
Pain type(s) experienced in last month: Hip pain	0.3139	0.0494	2.1725e-10
Pain type(s) experienced in last month: Knee pain	0.1866	0.0389	1.5982e-06
Pain type(s) experienced in last month: Pain all over the body	0.2629	0.0655	5.9783e-05
Diagnoses - main ICD10: K57 Diverticular disease of intestine	0.2702	0.0653	3.5107e-05
Diagnoses - main ICD10: N81 Female genital prolapse	1.0684	0.0835	1.6794e-37
Diagnoses - main ICD10: N92 Excessive_ frequent and irregular menstruation	0.3657	0.0883	3.4785e-05
Diagnoses - main ICD10: R10 Abdominal and pelvic pain	0.3118	0.0613	3.5832e-07
