## Supplementary Table 5 for "Advancing our understanding of genetic risk factors and potential personalized strategies in pelvic organ prolapse: largest GWAS to date reveals 19 novel associated loci"

### Sheet: SupplementaryTable5
Supplementary Table 5. Phenoscanner look-up
snp	rsid	hg19_coordinates	hg38_coordinates	a1	a2	trait	efo	study	pmid	ancestry	year	beta	se	p	direction	n	n_cases	n_controls	n_studies	unit	dataset	efo_category.unmodified	efo_category	efo_category_parent.unmodified	efo_category_parent	efo_category_parent.smaller_categories
rs3820282	rs3820282	chr1:22468215	chr1:22141722	T	C	Bone mineral density	EFO_0003923	GEFOS	28743860	European	2017	0.1077	0.01888	1.125e-08	+	10414	0	10414	4	-	GEFOS_BMD_EUR_2017	bone density	bone density	Other measurement	Body measurement	Other measurement
rs3820282	rs3820282	chr1:22468215	chr1:22141722	T	C	Lean body mass	-	GEFOS	28743860	European	2017	0.1077	0.01888	1.125e-08	+	10414	0	10414	4	-	GEFOS_LBM_EUR_2017				Body measurement
rs3820282	rs3820282	chr1:22468215	chr1:22141722	T	C	Waist hip ratio in non-smokers	EFO_0004343	GIANT	28443625	European	2017	-0.0332	0.007	1.867e-06	-	99899	0	99899	66	IVNT	GIANT_WHR-Non-smokers_EUR_2017	waist-hip ratio	waist-hip ratio	Body measurement	Body measurement	Body measurement
rs3820282	rs3820282	chr1:22468215	chr1:22141722	T	C	Waist hip ratio adjusted for BMI	EFO_0007788	GIANT	25673412	Mixed	2015	-0.028	0.0059	1.8e-06	-	142118	0	142118	109	IVNT	GIANT_WHRadjBMI_Mixed_2015	BMI-adjusted waist-hip ratio	BMI-adjusted waist-hip ratio	Body measurement	Body measurement	Body measurement
rs3820282	rs3820282	chr1:22468215	chr1:22141722	T	C	Endometriosis	EFO_0001065	Albertsen HM	23472165	European	2013			2.66e-08		14174	-	-	-	-	GRASP	endometriosis	endometriosis	Other disease	Reproductive trait	Other disease
rs3820282	rs3820282	chr1:22468215	chr1:22141722	T	C	Epithelial ovarian cancer	Orphanet_398934	Kuchenbaecker KB	25581431	European	2015			8e-08		-	-	-	-	-	NHGRI-EBI_GWAS_Catalog	malignant epithelial tumor of ovary	malignant epithelial tumor of ovary	Cancer	Reproductive trait	Cancer
rs3820282	rs3820282	chr1:22468215	chr1:22141722	T	C	Bilateral oophorectomy	EFO_0009717	Neale B	UKBB	European	2017	0.009282	0.001262	1.921e-13	+	178676	14702	163974	1	risk diff	Neale-B_UKBB_EUR_2017		Bilateral oophorectomy		Medical procedure	Medical procedure
rs3820282	rs3820282	chr1:22468215	chr1:22141722	T	C	Birth weight of first child	EFO_0004344	Neale B	UKBB	European	2017	0.02837	0.006122	3.598e-06	+	145558	0	145558	1	-	Neale-B_UKBB_EUR_2017	birth weight	birth weight	Body measurement	Body measurement	Body measurement
rs3820282	rs3820282	chr1:22468215	chr1:22141722	T	C	Female genital prolapse	EFO_1001837	Neale B	UKBB	European	2017	-0.002785	0.0003948	1.74e-12	-	337199	4840	332359	1	risk diff	Neale-B_UKBB_EUR_2017		Rectocele		Reproductive trait	Female reproductive system disease
rs3820282	rs3820282	chr1:22468215	chr1:22141722	T	C	Forced expiratory volume in 1-second, best measure	EFO_0004314	Neale B	UKBB	European	2017	0.01499	0.003131	1.688e-06	+	255492	0	255492	1	IVNT	Neale-B_UKBB_EUR_2017	forced expiratory volume	forced expiratory volume	Other measurement	Other disease/trait	Other measurement
rs3820282	rs3820282	chr1:22468215	chr1:22141722	T	C	Forced vital capacity	EFO_0004312	Neale B	UKBB	European	2017	0.01629	0.002702	1.643e-09	+	307638	0	307638	1	IVNT	Neale-B_UKBB_EUR_2017	vital capacity	vital capacity	Other measurement	Other disease/trait	Other measurement
rs3820282	rs3820282	chr1:22468215	chr1:22141722	T	C	Forced vital capacity, best measure	EFO_0004312	Neale B	UKBB	European	2017	0.01855	0.002965	3.947e-10	+	255492	0	255492	1	IVNT	Neale-B_UKBB_EUR_2017	vital capacity	vital capacity	Other measurement	Other disease/trait	Other measurement
rs3820282	rs3820282	chr1:22468215	chr1:22141722	T	C	Heel bone mineral density	EFO_0009270	Neale B	UKBB	European	2017	-0.03902	0.004251	4.48e-20	-	194398	0	194398	1	IVNT	Neale-B_UKBB_EUR_2017	heel bone mineral density	heel bone mineral density	Other measurement	Other disease/trait	Other measurement
rs3820282	rs3820282	chr1:22468215	chr1:22141722	T	C	Heel bone mineral density left	EFO_0009270	Neale B	UKBB	European	2017	-0.03792	0.005722	3.433e-11	-	106254	0	106254	1	IVNT	Neale-B_UKBB_EUR_2017	heel bone mineral density	heel bone mineral density	Other measurement	Other disease/trait	Other measurement
rs3820282	rs3820282	chr1:22468215	chr1:22141722	T	C	Heel bone mineral density right	EFO_0009270	Neale B	UKBB	European	2017	-0.03789	0.005689	2.731e-11	-	106251	0	106251	1	IVNT	Neale-B_UKBB_EUR_2017	heel bone mineral density	heel bone mineral density	Other measurement	Other disease/trait	Other measurement
rs3820282	rs3820282	chr1:22468215	chr1:22141722	T	C	Hip circumference	EFO_0005093	Neale B	UKBB	European	2017	0.01638	0.003297	6.782e-07	+	336601	0	336601	1	IVNT	Neale-B_UKBB_EUR_2017	hip circumference	hip circumference	Body measurement	Body measurement	Body measurement
rs3820282	rs3820282	chr1:22468215	chr1:22141722	T	C	Impedance of leg left	-	Neale B	UKBB	European	2017	-0.01425	0.003036	2.697e-06	-	331296	0	331296	1	IVNT	Neale-B_UKBB_EUR_2017				Body measurement
rs3820282	rs3820282	chr1:22468215	chr1:22141722	T	C	Impedance of leg right	-	Neale B	UKBB	European	2017	-0.01434	0.003012	1.932e-06	-	331301	0	331301	1	IVNT	Neale-B_UKBB_EUR_2017				Body measurement
rs3820282	rs3820282	chr1:22468215	chr1:22141722	T	C	Leg fat-free mass left	-	Neale B	UKBB	European	2017	0.01108	0.002192	4.321e-07	+	331258	0	331258	1	IVNT	Neale-B_UKBB_EUR_2017				Body measurement
rs3820282	rs3820282	chr1:22468215	chr1:22141722	T	C	Leg fat-free mass right	-	Neale B	UKBB	European	2017	0.01156	0.002191	1.322e-07	+	331285	0	331285	1	IVNT	Neale-B_UKBB_EUR_2017				Body measurement
rs3820282	rs3820282	chr1:22468215	chr1:22141722	T	C	Leg predicted mass left	-	Neale B	UKBB	European	2017	0.01074	0.002177	8.059e-07	+	331253	0	331253	1	IVNT	Neale-B_UKBB_EUR_2017				Body measurement
rs3820282	rs3820282	chr1:22468215	chr1:22141722	T	C	Leg predicted mass right	-	Neale B	UKBB	European	2017	0.01165	0.002177	8.75e-08	+	331285	0	331285	1	IVNT	Neale-B_UKBB_EUR_2017				Body measurement
rs3820282	rs3820282	chr1:22468215	chr1:22141722	T	C	Number of live births	EFO_0009439	Neale B	UKBB	European	2017	-0.02681	0.005263	3.503e-07	-	180952	0	180952	1	-	Neale-B_UKBB_EUR_2017	multiple births measurement	multiple births measurement	Other measurement	Reproductive trait	Other measurement
rs3820282	rs3820282	chr1:22468215	chr1:22141722	T	C	Self-reported endometriosis	EFO_0001065	Neale B	UKBB	European	2017	0.001524	0.0003011	4.195e-07	+	337159	2782	334377	1	risk diff	Neale-B_UKBB_EUR_2017	endometriosis	endometriosis	Other disease	Other disease/trait	Other disease
rs3820282	rs3820282	chr1:22468215	chr1:22141722	T	C	Self-reported uterine fibroids	EFO_0000731	Neale B	UKBB	European	2017	0.002528	0.0004076	5.584e-10	+	337159	5168	331991	1	risk diff	Neale-B_UKBB_EUR_2017	uterine fibroid	uterine fibroid	Cancer	Cancer	Cancer
rs3820282	rs3820282	chr1:22468215	chr1:22141722	T	C	Self-reported vaginal prolapse or uterine prolapse	EFO_1001864	Neale B	UKBB	European	2017	-0.001216	0.0002475	8.909e-07	-	337159	1870	335289	1	risk diff	Neale-B_UKBB_EUR_2017		Uterine prolapse		Reproductive trait	Female reproductive system disease
rs3820282	rs3820282	chr1:22468215	chr1:22141722	T	C	Sitting height	EFO_0004339	Neale B	UKBB	European	2017	0.02855	0.002573	1.341e-28	+	336172	0	336172	1	IVNT	Neale-B_UKBB_EUR_2017	body height	body height	Body measurement	Body measurement	Body measurement
rs9306894	rs9306894	chr2:20878105	chr2:20678345	A	G	Female genital prolapse	EFO_1001837	Neale B	UKBB	European	2017	-0.001691	0.0003005	1.835e-08	-	337199	4840	332359	1	risk diff	Neale-B_UKBB_EUR_2017		Rectocele		Reproductive trait	Female reproductive system disease
rs11899888	rs11899888	chr2:56102744	chr2:55875609	A	G	Hip circumference adjusted for BMI	EFO_0005093	GIANT	25673412	Mixed	2015	-0.029	0.0053	3.4e-08	-	211662	0	211662	109	IVNT	GIANT_HipadjBMI_Mixed_2015	hip circumference	hip circumference	Body measurement	Body measurement	Body measurement
rs11899888	rs11899888	chr2:56102744	chr2:55875609	A	G	Waist circumference adjusted for BMI	EFO_0004342	GIANT	25673412	Mixed	2015	-0.025	0.0049	6.3e-07	-	231821	0	231821	109	IVNT	GIANT_WCadjBMI_Mixed_2015	waist circumference	waist circumference	Body measurement	Body measurement	Body measurement
rs11899888	rs11899888	chr2:56102744	chr2:55875609	A	G	Waist circumference in physically active females	EFO_0004342	GIANT	28448500	Mixed	2017	-0.0441	0.0091	1.35e-06	-	59727	0	59727	51	IVNT	GIANT_Waist-Active-F_Mixed_2017	waist circumference	waist circumference	Body measurement	Body measurement	Body measurement
rs11899888	rs11899888	chr2:56102744	chr2:55875609	A	G	Waist circumeference in physically active males	HP_0012041;HP_0000033	GIANT	28448500	Mixed	2017	-0.046	0.0091	4.01e-07	-	56616	0	56616	50	IVNT	GIANT_Waist-Active-M_Mixed_2017		BMI-adjusted waist circumference		Body measurement	Body measurement
rs11899888	rs11899888	chr2:56102744	chr2:55875609	A	G	Waist circumference in physically active indivdiuals	EFO_0004342	GIANT	28448500	Mixed	2017	-0.0314	0.0063	5.49e-07	-	133458	0	133458	58	IVNT	GIANT_Waist-Active_Mixed_2017	waist circumference	waist circumference	Body measurement	Body measurement	Body measurement
rs11899888	rs11899888	chr2:56102744	chr2:55875609	A	G	Waist circumference in non-smokers	EFO_0004342	GIANT	28443625	European	2017	-0.0288	0.0063	4.231e-06	-	130904	0	130904	68	IVNT	GIANT_Waist-Non-smokers_EUR_2017	waist circumference	waist circumference	Body measurement	Body measurement	Body measurement
rs11899888	rs11899888	chr2:56102744	chr2:55875609	A	G	Waist circumeference adjusted for physical activity in males	EFO_0007789	GIANT	28448500	Mixed	2017	-0.0423	0.008	1.26e-07	-	77726	0	77726	50	IVNT	GIANT_Waist-adjusted-PA-M_Mixed_2017	BMI-adjusted waist circumference	BMI-adjusted waist circumference	Body measurement	Body measurement	Body measurement
rs11899888	rs11899888	chr2:56102744	chr2:55875609	A	G	Waist circumference adjusted for physical activity	EFO_0007789	GIANT	28448500	Mixed	2017	-0.0286	0.0054	1.01e-07	-	179200	0	179200	58	IVNT	GIANT_Waist-adjusted-PA_Mixed_2017	BMI-adjusted waist circumference	BMI-adjusted waist circumference	Body measurement	Body measurement	Body measurement
rs11899888	rs11899888	chr2:56102744	chr2:55875609	A	G	Waist cirumference adjusted for smoking in males	EFO_0007789	GIANT	28443625	Mixed	2017	-0.0415	0.0078	9.79e-08	-	80775	0	80775	68	IVNT	GIANT_Waist-adjusted-Smoking-M_Mixed_2017	BMI-adjusted waist circumference	BMI-adjusted waist circumference	Body measurement	Body measurement	Body measurement
rs11899888	rs11899888	chr2:56102744	chr2:55875609	A	G	Waist circumference adjusted for smoking	EFO_0007789;EFO_0004318	GIANT	28443625	Mixed	2017	-0.0302	0.0054	2.993e-08	-	184801	0	184801	74	IVNT	GIANT_Waist-adjusted-Smoking_Mixed_2017		BMI-adjusted waist circumference		Body measurement	Waist circumference
rs11899888	rs11899888	chr2:56102744	chr2:55875609	A	G	Basal metabolic rate	EFO_0007777	Neale B	UKBB	European	2017	-0.01145	0.002217	2.407e-07	-	331307	0	331307	1	IVNT	Neale-B_UKBB_EUR_2017	base metabolic rate measurement	base metabolic rate measurement	Other measurement	Other disease/trait	Other measurement
rs11899888	rs11899888	chr2:56102744	chr2:55875609	A	G	Comparative height size at age 10	-	Neale B	UKBB	European	2017	-0.02734	0.002282	4.398e-33	-	332021	0	332021	1	-	Neale-B_UKBB_EUR_2017				Body measurement
rs11899888	rs11899888	chr2:56102744	chr2:55875609	A	G	Forced expiratory volume in 1-second	EFO_0004314	Neale B	UKBB	European	2017	-0.02238	0.002865	5.744e-15	-	307638	0	307638	1	IVNT	Neale-B_UKBB_EUR_2017	forced expiratory volume	forced expiratory volume	Other measurement	Other disease/trait	Other measurement
rs11899888	rs11899888	chr2:56102744	chr2:55875609	A	G	Forced expiratory volume in 1-second, best measure	EFO_0004314	Neale B	UKBB	European	2017	-0.02195	0.003147	3.043e-12	-	255492	0	255492	1	IVNT	Neale-B_UKBB_EUR_2017	forced expiratory volume	forced expiratory volume	Other measurement	Other disease/trait	Other measurement
rs11899888	rs11899888	chr2:56102744	chr2:55875609	A	G	Forced expiratory volume in 1-second, predicted	EFO_0004314	Neale B	UKBB	European	2017	-0.02402	0.003753	1.558e-10	-	110423	0	110423	1	IVNT	Neale-B_UKBB_EUR_2017	forced expiratory volume	forced expiratory volume	Other measurement	Other disease/trait	Other measurement
rs11899888	rs11899888	chr2:56102744	chr2:55875609	A	G	Forced vital capacity	EFO_0004312	Neale B	UKBB	European	2017	-0.02774	0.002716	1.739e-24	-	307638	0	307638	1	IVNT	Neale-B_UKBB_EUR_2017	vital capacity	vital capacity	Other measurement	Other disease/trait	Other measurement
rs11899888	rs11899888	chr2:56102744	chr2:55875609	A	G	Forced vital capacity, best measure	EFO_0004312	Neale B	UKBB	European	2017	-0.02814	0.002979	3.527e-21	-	255492	0	255492	1	IVNT	Neale-B_UKBB_EUR_2017	vital capacity	vital capacity	Other measurement	Other disease/trait	Other measurement
rs11899888	rs11899888	chr2:56102744	chr2:55875609	A	G	Height	EFO_0004339	Neale B	UKBB	European	2017	-0.03831	0.002375	1.603e-58	-	336474	0	336474	1	IVNT	Neale-B_UKBB_EUR_2017	body height	body height	Body measurement	Body measurement	Body measurement
rs11899888	rs11899888	chr2:56102744	chr2:55875609	A	G	Impedance of arm left	-	Neale B	UKBB	European	2017	-0.02041	0.002361	5.5e-18	-	331292	0	331292	1	IVNT	Neale-B_UKBB_EUR_2017				Body measurement
rs11899888	rs11899888	chr2:56102744	chr2:55875609	A	G	Impedance of arm right	-	Neale B	UKBB	European	2017	-0.01928	0.002351	2.365e-16	-	331279	0	331279	1	IVNT	Neale-B_UKBB_EUR_2017				Body measurement
rs11899888	rs11899888	chr2:56102744	chr2:55875609	A	G	Impedance of whole body	-	Neale B	UKBB	European	2017	-0.01751	0.002549	6.547e-12	-	331284	0	331284	1	IVNT	Neale-B_UKBB_EUR_2017				Body measurement
rs11899888	rs11899888	chr2:56102744	chr2:55875609	A	G	Inguinal hernia	-	Neale B	UKBB	European	2017	-0.003672	0.0005284	3.682e-12	-	337199	8815	328384	1	risk diff	Neale-B_UKBB_EUR_2017				Abnormality of connective tissue
rs11899888	rs11899888	chr2:56102744	chr2:55875609	A	G	Leg fat-free mass left	-	Neale B	UKBB	European	2017	-0.01248	0.002201	1.453e-08	-	331258	0	331258	1	IVNT	Neale-B_UKBB_EUR_2017				Body measurement
rs11899888	rs11899888	chr2:56102744	chr2:55875609	A	G	Leg fat-free mass right	-	Neale B	UKBB	European	2017	-0.01253	0.002201	1.247e-08	-	331285	0	331285	1	IVNT	Neale-B_UKBB_EUR_2017				Body measurement
rs11899888	rs11899888	chr2:56102744	chr2:55875609	A	G	Leg predicted mass left	-	Neale B	UKBB	European	2017	-0.01243	0.002187	1.296e-08	-	331253	0	331253	1	IVNT	Neale-B_UKBB_EUR_2017				Body measurement
rs11899888	rs11899888	chr2:56102744	chr2:55875609	A	G	Leg predicted mass right	-	Neale B	UKBB	European	2017	-0.01238	0.002186	1.482e-08	-	331285	0	331285	1	IVNT	Neale-B_UKBB_EUR_2017				Body measurement
rs11899888	rs11899888	chr2:56102744	chr2:55875609	A	G	Peak expiratory flow	EFO_0009718	Neale B	UKBB	European	2017	-0.0177	0.002978	2.796e-09	-	307638	0	307638	1	IVNT	Neale-B_UKBB_EUR_2017	peak expiratory flow	peak expiratory flow	Other measurement	Other disease/trait	Other measurement
rs11899888	rs11899888	chr2:56102744	chr2:55875609	A	G	Self-reported diverticular disease or diverticulitis	EFO_1001460	Neale B	UKBB	European	2017	-0.001704	0.0003559	1.679e-06	-	337159	3840	333319	1	risk diff	Neale-B_UKBB_EUR_2017	diverticulitis	diverticulitis	Digestive system disorder	Digestive system disorder	Digestive system disorder
rs11899888	rs11899888	chr2:56102744	chr2:55875609	A	G	Sitting height	EFO_0004339	Neale B	UKBB	European	2017	-0.02833	0.002584	5.857e-28	-	336172	0	336172	1	IVNT	Neale-B_UKBB_EUR_2017	body height	body height	Body measurement	Body measurement	Body measurement
rs11899888	rs11899888	chr2:56102744	chr2:55875609	A	G	Trunk fat mass	EFO_0005409	Neale B	UKBB	European	2017	-0.01672	0.003366	6.768e-07	-	331093	0	331093	1	IVNT	Neale-B_UKBB_EUR_2017	fat body mass	fat body mass	Other measurement	Body measurement	Other measurement
rs11899888	rs11899888	chr2:56102744	chr2:55875609	A	G	Trunk fat-free mass	-	Neale B	UKBB	European	2017	-0.009708	0.002106	4.035e-06	-	331030	0	331030	1	IVNT	Neale-B_UKBB_EUR_2017				Body measurement
rs11899888	rs11899888	chr2:56102744	chr2:55875609	A	G	Trunk predicted mass	-	Neale B	UKBB	European	2017	-0.009526	0.002099	5.693e-06	-	330995	0	330995	1	IVNT	Neale-B_UKBB_EUR_2017				Body measurement
rs11899888	rs11899888	chr2:56102744	chr2:55875609	A	G	Weight	EFO_0004338	Neale B	UKBB	European	2017	-0.01332	0.002921	5.081e-06	-	336227	0	336227	1	IVNT	Neale-B_UKBB_EUR_2017	body weight	body weight	Body measurement	Body measurement	Body measurement
rs11899888	rs11899888	chr2:56102744	chr2:55875609	A	G	Whole body fat-free mass	-	Neale B	UKBB	European	2017	-0.01066	0.002114	4.56e-07	-	331291	0	331291	1	IVNT	Neale-B_UKBB_EUR_2017				Body measurement
rs11899888	rs11899888	chr2:56102744	chr2:55875609	A	G	Whole body water mass	-	Neale B	UKBB	European	2017	-0.01071	0.002117	4.28e-07	-	331315	0	331315	1	IVNT	Neale-B_UKBB_EUR_2017				Body measurement
rs3791675	rs3791675	chr2:56111309	chr2:55884174	T	C	Height	EFO_0004339	GIANT	28146470	Mixed	2017	-0.06	0.0026	1.1e-117	-	458927	0	458927	147	IVNT	GIANT_Height_Mixed_2017	body height	body height	Body measurement	Body measurement	Body measurement
rs3791675	rs3791675	chr2:56111309	chr2:55884174	T	C	Hip circumference adjusted for BMI	EFO_0005093	GIANT	25673412	Mixed	2015	-0.039	0.004	4e-22	-	225435	0	225435	109	IVNT	GIANT_HipadjBMI_Mixed_2015	hip circumference	hip circumference	Body measurement	Body measurement	Body measurement
rs3791675	rs3791675	chr2:56111309	chr2:55884174	T	C	Waist circumference adjusted for BMI	EFO_0004342	GIANT	25673412	Mixed	2015	-0.036	0.0038	4.6e-21	-	244302	0	244302	109	IVNT	GIANT_WCadjBMI_Mixed_2015	waist circumference	waist circumference	Body measurement	Body measurement	Body measurement
rs3791675	rs3791675	chr2:56111309	chr2:55884174	T	C	Waist circumference in physically active females	EFO_0004342	GIANT	28448500	Mixed	2017	-0.0441	0.0071	5.31e-10	-	61226	0	61226	51	IVNT	GIANT_Waist-Active-F_Mixed_2017	waist circumference	waist circumference	Body measurement	Body measurement	Body measurement
rs3791675	rs3791675	chr2:56111309	chr2:55884174	T	C	Waist circumeference in physically active males	HP_0012041;HP_0000033	GIANT	28448500	Mixed	2017	-0.0455	0.0071	1.56e-10	-	56693	0	56693	50	IVNT	GIANT_Waist-Active-M_Mixed_2017		BMI-adjusted waist circumference		Body measurement	Body measurement
rs3791675	rs3791675	chr2:56111309	chr2:55884174	T	C	Waist circumference in physically active indivdiuals	EFO_0004342	GIANT	28448500	Mixed	2017	-0.0325	0.0048	2.08e-11	-	135017	0	135017	58	IVNT	GIANT_Waist-Active_Mixed_2017	waist circumference	waist circumference	Body measurement	Body measurement	Body measurement
rs3791675	rs3791675	chr2:56111309	chr2:55884174	T	C	Waist circumference in male non-smokers	EFO_0004342	GIANT	28443625	Mixed	2017	-0.039	0.0068	1.157e-08	-	65894	0	65894	68	IVNT	GIANT_Waist-Non-smokers-M_Mixed_2017	waist circumference	waist circumference	Body measurement	Body measurement	Body measurement
rs3791675	rs3791675	chr2:56111309	chr2:55884174	T	C	Waist circumference in non-smokers	EFO_0004342	GIANT	28443625	Mixed	2017	-0.0311	0.0046	8.733e-12	-	159121	0	159121	74	IVNT	GIANT_Waist-Non-smokers_Mixed_2017	waist circumference	waist circumference	Body measurement	Body measurement	Body measurement
rs3791675	rs3791675	chr2:56111309	chr2:55884174	T	C	Waist circumference in smokers	EFO_0004342	GIANT	28443625	European	2017	-0.042	0.0086	1.157e-06	-	41927	0	41927	68	IVNT	GIANT_Waist-Smokers_EUR_2017	waist circumference	waist circumference	Body measurement	Body measurement	Body measurement
rs3791675	rs3791675	chr2:56111309	chr2:55884174	T	C	Waist circumeference adjusted for physical activity in males	EFO_0007789	GIANT	28448500	Mixed	2017	-0.0467	0.0061	3.05e-14	-	77930	0	77930	50	IVNT	GIANT_Waist-adjusted-PA-M_Mixed_2017	BMI-adjusted waist circumference	BMI-adjusted waist circumference	Body measurement	Body measurement	Body measurement
rs3791675	rs3791675	chr2:56111309	chr2:55884174	T	C	Waist circumference adjusted for physical activity	EFO_0007789	GIANT	28448500	Mixed	2017	-0.0334	0.0042	1.98e-15	-	181302	0	181302	58	IVNT	GIANT_Waist-adjusted-PA_Mixed_2017	BMI-adjusted waist circumference	BMI-adjusted waist circumference	Body measurement	Body measurement	Body measurement
rs3791675	rs3791675	chr2:56111309	chr2:55884174	T	C	Waist cirumference adjusted for smoking in males	EFO_0007789	GIANT	28443625	Mixed	2017	-0.0386	0.0058	2.192e-11	-	86446	0	86446	68	IVNT	GIANT_Waist-adjusted-Smoking-M_Mixed_2017	BMI-adjusted waist circumference	BMI-adjusted waist circumference	Body measurement	Body measurement	Body measurement
rs3791675	rs3791675	chr2:56111309	chr2:55884174	T	C	Waist circumference adjusted for smoking	EFO_0007789;EFO_0004318	GIANT	28443625	Mixed	2017	-0.0319	0.004	2.112e-15	-	198914	0	198914	74	IVNT	GIANT_Waist-adjusted-Smoking_Mixed_2017		BMI-adjusted waist circumference		Body measurement	Waist circumference
rs3791675	rs3791675	chr2:56111309	chr2:55884174	T	C	Waist circumference adjusted for BMI in active individuals	EFO_0007789;EFO_0008002	GIANT	28448500	European	2017	-0.0441	0.007091	5e-10	-	-	-	-	-	cm increase	NHGRI-EBI_GWAS_Catalog				Body measurement
rs3791675	rs3791675	chr2:56111309	chr2:55884174	T	C	Waist circumference adjusted for BMI joint analysis main effects and physical activity interaction	EFO_0007789;EFO_0008002	GIANT	28448500	European	2017			2e-14		-	-	-	-	-	NHGRI-EBI_GWAS_Catalog				Body measurement
rs3791675	rs3791675	chr2:56111309	chr2:55884174	T	C	Waist circumference adjusted for body mass index	EFO_0007789;EFO_0008002	GIANT	28448500	European	2017	-0.0507	0.006527	8e-15	-	-	-	-	-	cm increase	NHGRI-EBI_GWAS_Catalog				Body measurement
rs3791675	rs3791675	chr2:56111309	chr2:55884174	T	C	Arm fat-free mass left	-	Neale B	UKBB	European	2017	-0.01321	0.001825	4.541e-13	-	331159	0	331159	1	IVNT	Neale-B_UKBB_EUR_2017				Body measurement
rs3791675	rs3791675	chr2:56111309	chr2:55884174	T	C	Arm fat-free mass right	-	Neale B	UKBB	European	2017	-0.01293	0.001789	5.024e-13	-	331221	0	331221	1	IVNT	Neale-B_UKBB_EUR_2017				Body measurement
rs3791675	rs3791675	chr2:56111309	chr2:55884174	T	C	Arm predicted mass left	-	Neale B	UKBB	European	2017	-0.01286	0.001819	1.523e-12	-	331146	0	331146	1	IVNT	Neale-B_UKBB_EUR_2017				Body measurement
rs3791675	rs3791675	chr2:56111309	chr2:55884174	T	C	Arm predicted mass right	-	Neale B	UKBB	European	2017	-0.01253	0.001783	2.06e-12	-	331216	0	331216	1	IVNT	Neale-B_UKBB_EUR_2017				Body measurement
rs3791675	rs3791675	chr2:56111309	chr2:55884174	T	C	Basal metabolic rate	EFO_0007777	Neale B	UKBB	European	2017	-0.01777	0.001904	1.001e-20	-	331307	0	331307	1	IVNT	Neale-B_UKBB_EUR_2017	base metabolic rate measurement	base metabolic rate measurement	Other measurement	Other disease/trait	Other measurement
rs3791675	rs3791675	chr2:56111309	chr2:55884174	T	C	Comparative height size at age 10	-	Neale B	UKBB	European	2017	-0.03615	0.001959	5.655e-76	-	332021	0	332021	1	-	Neale-B_UKBB_EUR_2017				Body measurement
rs3791675	rs3791675	chr2:56111309	chr2:55884174	T	C	Forced expiratory volume in 1-second	EFO_0004314	Neale B	UKBB	European	2017	-0.03031	0.002458	6.363e-35	-	307638	0	307638	1	IVNT	Neale-B_UKBB_EUR_2017	forced expiratory volume	forced expiratory volume	Other measurement	Other disease/trait	Other measurement
rs3791675	rs3791675	chr2:56111309	chr2:55884174	T	C	Forced expiratory volume in 1-second, best measure	EFO_0004314	Neale B	UKBB	European	2017	-0.02923	0.002703	3.005e-27	-	255492	0	255492	1	IVNT	Neale-B_UKBB_EUR_2017	forced expiratory volume	forced expiratory volume	Other measurement	Other disease/trait	Other measurement
rs3791675	rs3791675	chr2:56111309	chr2:55884174	T	C	Forced expiratory volume in 1-second, predicted	EFO_0004314	Neale B	UKBB	European	2017	-0.02219	0.003218	5.305e-12	-	110423	0	110423	1	IVNT	Neale-B_UKBB_EUR_2017	forced expiratory volume	forced expiratory volume	Other measurement	Other disease/trait	Other measurement
rs3791675	rs3791675	chr2:56111309	chr2:55884174	T	C	Forced vital capacity	EFO_0004312	Neale B	UKBB	European	2017	-0.03994	0.00233	7.886e-66	-	307638	0	307638	1	IVNT	Neale-B_UKBB_EUR_2017	vital capacity	vital capacity	Other measurement	Other disease/trait	Other measurement
rs3791675	rs3791675	chr2:56111309	chr2:55884174	T	C	Forced vital capacity, best measure	EFO_0004312	Neale B	UKBB	European	2017	-0.04027	0.002559	8.814e-56	-	255492	0	255492	1	IVNT	Neale-B_UKBB_EUR_2017	vital capacity	vital capacity	Other measurement	Other disease/trait	Other measurement
rs3791675	rs3791675	chr2:56111309	chr2:55884174	T	C	Hip circumference	EFO_0005093	Neale B	UKBB	European	2017	-0.0149	0.002843	1.617e-07	-	336601	0	336601	1	IVNT	Neale-B_UKBB_EUR_2017	hip circumference	hip circumference	Body measurement	Body measurement	Body measurement
rs3791675	rs3791675	chr2:56111309	chr2:55884174	T	C	Impedance of arm left	-	Neale B	UKBB	European	2017	-0.0179	0.002028	1.064e-18	-	331292	0	331292	1	IVNT	Neale-B_UKBB_EUR_2017				Body measurement
rs3791675	rs3791675	chr2:56111309	chr2:55884174	T	C	Impedance of arm right	-	Neale B	UKBB	European	2017	-0.01817	0.002019	2.24e-19	-	331279	0	331279	1	IVNT	Neale-B_UKBB_EUR_2017				Body measurement
rs3791675	rs3791675	chr2:56111309	chr2:55884174	T	C	Impedance of whole body	-	Neale B	UKBB	European	2017	-0.01504	0.002189	6.41e-12	-	331284	0	331284	1	IVNT	Neale-B_UKBB_EUR_2017				Body measurement
rs3791675	rs3791675	chr2:56111309	chr2:55884174	T	C	Inguinal hernia	-	Neale B	UKBB	European	2017	-0.00471	0.0004537	3.036e-25	-	337199	8815	328384	1	risk diff	Neale-B_UKBB_EUR_2017				Abnormality of connective tissue
rs3791675	rs3791675	chr2:56111309	chr2:55884174	T	C	Leg fat-free mass left	-	Neale B	UKBB	European	2017	-0.01752	0.001891	1.917e-20	-	331258	0	331258	1	IVNT	Neale-B_UKBB_EUR_2017				Body measurement
rs3791675	rs3791675	chr2:56111309	chr2:55884174	T	C	Leg fat-free mass right	-	Neale B	UKBB	European	2017	-0.01684	0.00189	5.209e-19	-	331285	0	331285	1	IVNT	Neale-B_UKBB_EUR_2017				Body measurement
rs3791675	rs3791675	chr2:56111309	chr2:55884174	T	C	Leg predicted mass left	-	Neale B	UKBB	European	2017	-0.01754	0.001878	9.387e-21	-	331253	0	331253	1	IVNT	Neale-B_UKBB_EUR_2017				Body measurement
rs3791675	rs3791675	chr2:56111309	chr2:55884174	T	C	Leg predicted mass right	-	Neale B	UKBB	European	2017	-0.01675	0.001878	4.585e-19	-	331285	0	331285	1	IVNT	Neale-B_UKBB_EUR_2017				Body measurement
rs3791675	rs3791675	chr2:56111309	chr2:55884174	T	C	Mononeuropathies of upper limb	EFO_0009558	Neale B	UKBB	European	2017	0.002354	0.0003769	4.226e-10	+	337199	5886	331313	1	risk diff	Neale-B_UKBB_EUR_2017		Mononeuropathy		Other disease/trait	Nervous system disease
rs3791675	rs3791675	chr2:56111309	chr2:55884174	T	C	Peak expiratory flow	EFO_0009718	Neale B	UKBB	European	2017	-0.01343	0.002555	1.458e-07	-	307638	0	307638	1	IVNT	Neale-B_UKBB_EUR_2017	peak expiratory flow	peak expiratory flow	Other measurement	Other disease/trait	Other measurement
rs3791675	rs3791675	chr2:56111309	chr2:55884174	T	C	Sitting height	EFO_0004339	Neale B	UKBB	European	2017	-0.02954	0.002219	2.037e-40	-	336172	0	336172	1	IVNT	Neale-B_UKBB_EUR_2017	body height	body height	Body measurement	Body measurement	Body measurement
rs3791675	rs3791675	chr2:56111309	chr2:55884174	T	C	Trunk fat mass	EFO_0005409	Neale B	UKBB	European	2017	-0.02206	0.002891	2.323e-14	-	331093	0	331093	1	IVNT	Neale-B_UKBB_EUR_2017	fat body mass	fat body mass	Other measurement	Body measurement	Other measurement
rs3791675	rs3791675	chr2:56111309	chr2:55884174	T	C	Trunk fat percentage	-	Neale B	UKBB	European	2017	-0.01499	0.002639	1.357e-08	-	331113	0	331113	1	IVNT	Neale-B_UKBB_EUR_2017				Body measurement
rs3791675	rs3791675	chr2:56111309	chr2:55884174	T	C	Trunk fat-free mass	-	Neale B	UKBB	European	2017	-0.01709	0.001808	3.4e-21	-	331030	0	331030	1	IVNT	Neale-B_UKBB_EUR_2017				Body measurement
rs3791675	rs3791675	chr2:56111309	chr2:55884174	T	C	Trunk predicted mass	-	Neale B	UKBB	European	2017	-0.01699	0.001803	4.221e-21	-	330995	0	330995	1	IVNT	Neale-B_UKBB_EUR_2017				Body measurement
rs3791675	rs3791675	chr2:56111309	chr2:55884174	T	C	Weight	EFO_0004338	Neale B	UKBB	European	2017	-0.02055	0.002509	2.576e-16	-	336227	0	336227	1	IVNT	Neale-B_UKBB_EUR_2017	body weight	body weight	Body measurement	Body measurement	Body measurement
rs3791675	rs3791675	chr2:56111309	chr2:55884174	T	C	Whole body fat mass	-	Neale B	UKBB	European	2017	-0.01625	0.002801	6.555e-09	-	330762	0	330762	1	IVNT	Neale-B_UKBB_EUR_2017				Body measurement
rs3791675	rs3791675	chr2:56111309	chr2:55884174	T	C	Whole body fat-free mass	-	Neale B	UKBB	European	2017	-0.01693	0.001816	1.114e-20	-	331291	0	331291	1	IVNT	Neale-B_UKBB_EUR_2017				Body measurement
rs3791675	rs3791675	chr2:56111309	chr2:55884174	T	C	Whole body water mass	-	Neale B	UKBB	European	2017	-0.01669	0.001818	4.475e-20	-	331315	0	331315	1	IVNT	Neale-B_UKBB_EUR_2017				Body measurement
rs3791675	rs3791675	chr2:56111309	chr2:55884174	T	C	Body height	EFO_0004339	Liu JZ	20397748	European	2010			3e-07		-	-	-	-	-	dbGaP	body height	body height	Body measurement	Body measurement	Body measurement
rs77648136	rs77648136	chr2:176921644	chr2:176056916	G	T	Mononeuropathies of upper limb	EFO_0009558	Neale B	UKBB	European	2017	0.002203	0.0003898	1.583e-08	+	337199	5886	331313	1	risk diff	Neale-B_UKBB_EUR_2017		Mononeuropathy		Other disease/trait	Nervous system disease
rs58170120	rs58170120	chr3:127721333	chr3:128002490	A	T	Female genital prolapse	EFO_1001837	Neale B	UKBB	European	2017	0.001964	0.0004046	1.207e-06	+	337199	4840	332359	1	risk diff	Neale-B_UKBB_EUR_2017		Rectocele		Reproductive trait	Female reproductive system disease
rs28403275	rs28403275	chr4:126924684	chr4:126003529	C	G	Ever had hysterectomy	EFO_0003881	Neale B	UKBB	European	2017	0.005387	0.001216	9.378e-06	+	159679	13060	146619	1	risk diff	Neale-B_UKBB_EUR_2017		Hysterectomy		Medical procedure	Medical procedure
rs28403275	rs28403275	chr4:126924684	chr4:126003529	C	G	Female genital prolapse	EFO_1001837	Neale B	UKBB	European	2017	0.001885	0.0003608	1.743e-07	+	337199	4840	332359	1	risk diff	Neale-B_UKBB_EUR_2017		Rectocele		Reproductive trait	Female reproductive system disease
rs251217	rs251217	chr5:127512064	chr5:128176372	A	G	Red cell distribution width	EFO_0004586	Astle W	27863252	European	2016	-0.06463	0.003563	1.577e-73	-	173480	0	173480	2	IVNT	Astle-W_Blood-Cell-Traits_EUR_2016		Complete blood cell count		Other disease/trait	Hematological measurement
rs251217	rs251217	chr5:127512064	chr5:128176372	A	G	Basal metabolic rate	EFO_0007777	Neale B	UKBB	European	2017	0.008769	0.00162	6.239e-08	+	331307	0	331307	1	IVNT	Neale-B_UKBB_EUR_2017	base metabolic rate measurement	base metabolic rate measurement	Other measurement	Other disease/trait	Other measurement
rs251217	rs251217	chr5:127512064	chr5:128176372	A	G	Height	EFO_0004339	Neale B	UKBB	European	2017	0.009175	0.001736	1.266e-07	+	336474	0	336474	1	IVNT	Neale-B_UKBB_EUR_2017	body height	body height	Body measurement	Body measurement	Body measurement
rs251217	rs251217	chr5:127512064	chr5:128176372	A	G	Impedance of leg left	-	Neale B	UKBB	European	2017	-0.02376	0.002228	1.529e-26	-	331296	0	331296	1	IVNT	Neale-B_UKBB_EUR_2017				Body measurement
rs251217	rs251217	chr5:127512064	chr5:128176372	A	G	Impedance of leg right	-	Neale B	UKBB	European	2017	-0.02131	0.002211	5.406e-22	-	331301	0	331301	1	IVNT	Neale-B_UKBB_EUR_2017				Body measurement
rs251217	rs251217	chr5:127512064	chr5:128176372	A	G	Impedance of whole body	-	Neale B	UKBB	European	2017	-0.009397	0.001863	4.59e-07	-	331284	0	331284	1	IVNT	Neale-B_UKBB_EUR_2017				Body measurement
rs251217	rs251217	chr5:127512064	chr5:128176372	A	G	Leg fat percentage left	-	Neale B	UKBB	European	2017	-0.008462	0.001528	3.066e-08	-	331278	0	331278	1	IVNT	Neale-B_UKBB_EUR_2017				Body measurement
rs251217	rs251217	chr5:127512064	chr5:128176372	A	G	Leg fat percentage right	-	Neale B	UKBB	European	2017	-0.008089	0.001548	1.73e-07	-	331296	0	331296	1	IVNT	Neale-B_UKBB_EUR_2017				Body measurement
rs251217	rs251217	chr5:127512064	chr5:128176372	A	G	Leg fat-free mass left	-	Neale B	UKBB	European	2017	0.01294	0.001609	8.971e-16	+	331258	0	331258	1	IVNT	Neale-B_UKBB_EUR_2017				Body measurement
rs251217	rs251217	chr5:127512064	chr5:128176372	A	G	Leg fat-free mass right	-	Neale B	UKBB	European	2017	0.01316	0.001608	2.805e-16	+	331285	0	331285	1	IVNT	Neale-B_UKBB_EUR_2017				Body measurement
rs251217	rs251217	chr5:127512064	chr5:128176372	A	G	Leg predicted mass left	-	Neale B	UKBB	European	2017	0.01276	0.001598	1.435e-15	+	331253	0	331253	1	IVNT	Neale-B_UKBB_EUR_2017				Body measurement
rs251217	rs251217	chr5:127512064	chr5:128176372	A	G	Leg predicted mass right	-	Neale B	UKBB	European	2017	0.01306	0.001598	2.966e-16	+	331285	0	331285	1	IVNT	Neale-B_UKBB_EUR_2017				Body measurement
rs251217	rs251217	chr5:127512064	chr5:128176372	A	G	Trunk fat-free mass	-	Neale B	UKBB	European	2017	0.007285	0.001539	2.218e-06	+	331030	0	331030	1	IVNT	Neale-B_UKBB_EUR_2017				Body measurement
rs251217	rs251217	chr5:127512064	chr5:128176372	A	G	Trunk predicted mass	-	Neale B	UKBB	European	2017	0.007211	0.001534	2.604e-06	+	330995	0	330995	1	IVNT	Neale-B_UKBB_EUR_2017				Body measurement
rs251217	rs251217	chr5:127512064	chr5:128176372	A	G	Varicose veins of lower extremities	-	Neale B	UKBB	European	2017	0.002074	0.0003482	2.569e-09	+	337199	6958	330241	1	risk diff	Neale-B_UKBB_EUR_2017				Cardiovascular disease
rs251217	rs251217	chr5:127512064	chr5:128176372	A	G	Whole body fat-free mass	-	Neale B	UKBB	European	2017	0.009462	0.001545	9.22e-10	+	331291	0	331291	1	IVNT	Neale-B_UKBB_EUR_2017				Body measurement
rs251217	rs251217	chr5:127512064	chr5:128176372	A	G	Whole body water mass	-	Neale B	UKBB	European	2017	0.009364	0.001548	1.443e-09	+	331315	0	331315	1	IVNT	Neale-B_UKBB_EUR_2017				Body measurement
rs72624976	rs72624976	chr7:128032833	chr7:128392779	T	C	Cause of death: myelodysplastic syndrome, unspecified	-	Neale B	UKBB	European	2017	0.00747	0.00152	9.157e-07	+	7637	10	7627	1	risk diff	Neale-B_UKBB_EUR_2017				Other disease/trait
rs1493202	rs1493202	chr8:71905587	chr8:70993352	T	G	Follicular lymphoma cancer	EFO_0000096	Skibola	23025665	European	2012			7.81e-07		2133	-	-	-	-	GRASP	neoplasm of mature b-cells	neoplasm of mature b-cells	Cancer	Cancer	Cancer
rs1493202	rs1493202	chr8:71905587	chr8:70993352	T	G	Heel bone mineral density	EFO_0009270	Neale B	UKBB	European	2017	0.02351	0.003114	4.401e-14	+	194398	0	194398	1	IVNT	Neale-B_UKBB_EUR_2017	heel bone mineral density	heel bone mineral density	Other measurement	Other disease/trait	Other measurement
rs10762631	rs10762631	chr10:76368823	chr10:74609065	A	G	Body mass index	EFO_0004340	Neale B	UKBB	European	2017	0.01805	0.003471	2.006e-07	+	336107	0	336107	1	IVNT	Neale-B_UKBB_EUR_2017	body mass index	body mass index	Body measurement	Body measurement	Body measurement
rs10762631	rs10762631	chr10:76368823	chr10:74609065	A	G	Impedance of leg right	-	Neale B	UKBB	European	2017	-0.0144	0.003175	5.705e-06	-	331301	0	331301	1	IVNT	Neale-B_UKBB_EUR_2017				Body measurement
rs10762631	rs10762631	chr10:76368823	chr10:74609065	A	G	Impedance of whole body	-	Neale B	UKBB	European	2017	-0.01196	0.002676	7.777e-06	-	331284	0	331284	1	IVNT	Neale-B_UKBB_EUR_2017				Body measurement
rs10762631	rs10762631	chr10:76368823	chr10:74609065	A	G	Waist circumference	EFO_0004342	Neale B	UKBB	European	2017	0.01412	0.003108	5.524e-06	+	336639	0	336639	1	IVNT	Neale-B_UKBB_EUR_2017	waist circumference	waist circumference	Body measurement	Body measurement	Body measurement
rs10762631	rs10762631	chr10:76368823	chr10:74609065	A	G	Weight	EFO_0004338	Neale B	UKBB	European	2017	0.01359	0.003066	9.328e-06	+	336227	0	336227	1	IVNT	Neale-B_UKBB_EUR_2017	body weight	body weight	Body measurement	Body measurement	Body measurement
rs6484161	rs6484161	chr11:10308991	chr11:10287444	G	T	Platelet distribution width	EFO_0004586	Astle W	27863252	European	2016	0.0186	0.00373	6.099e-07	+	173480	0	173480	2	IVNT	Astle-W_Blood-Cell-Traits_EUR_2016		Complete blood cell count		Other disease/trait	Hematological measurement
rs6484161	rs6484161	chr11:10308991	chr11:10287444	G	T	Impedance of arm right	-	Neale B	UKBB	European	2017	-0.008922	0.001768	4.503e-07	-	331279	0	331279	1	IVNT	Neale-B_UKBB_EUR_2017				Body measurement
rs6484161	rs6484161	chr11:10308991	chr11:10287444	G	T	Impedance of leg left	-	Neale B	UKBB	European	2017	-0.01264	0.002292	3.488e-08	-	331296	0	331296	1	IVNT	Neale-B_UKBB_EUR_2017				Body measurement
rs6484161	rs6484161	chr11:10308991	chr11:10287444	G	T	Impedance of leg right	-	Neale B	UKBB	European	2017	-0.01256	0.002275	3.347e-08	-	331301	0	331301	1	IVNT	Neale-B_UKBB_EUR_2017				Body measurement
rs6484161	rs6484161	chr11:10308991	chr11:10287444	G	T	Impedance of whole body	-	Neale B	UKBB	European	2017	-0.01107	0.001917	7.832e-09	-	331284	0	331284	1	IVNT	Neale-B_UKBB_EUR_2017				Body measurement
rs11031796	rs11031796	chr11:32479807	chr11:32458261	A	G	Inguinal hernia	-	Neale B	UKBB	European	2017	-0.002998	0.0003957	3.561e-14	-	337199	8815	328384	1	risk diff	Neale-B_UKBB_EUR_2017				Abnormality of connective tissue
rs11031796	rs11031796	chr11:32479807	chr11:32458261	A	G	Leiomyoma of uterus	EFO_0000731	Neale B	UKBB	European	2017	0.001295	0.0002819	4.375e-06	+	337199	4351	332848	1	risk diff	Neale-B_UKBB_EUR_2017	uterine fibroid	uterine fibroid	Cancer	Cancer	Cancer
rs11031796	rs11031796	chr11:32479807	chr11:32458261	A	G	Medication for cholesterol, blood pressure or diabetes: blood pressure medication	EFO_0007056	Neale B	UKBB	European	2017	0.007679	0.001604	1.686e-06	+	154702	38548	116154	1	risk diff	Neale-B_UKBB_EUR_2017		clinical treatment		Treatment	Treatment
rs11031796	rs11031796	chr11:32479807	chr11:32458261	A	G	Self-reported hiatus hernia	-	Neale B	UKBB	European	2017	-0.001923	0.0003791	3.949e-07	-	337159	7865	329294	1	risk diff	Neale-B_UKBB_EUR_2017				Abnormality of connective tissue
rs11031796	rs11031796	chr11:32479807	chr11:32458261	A	G	Self-reported hypertension	EFO_0000537	Neale B	UKBB	European	2017	0.005537	0.001098	4.633e-07	+	337159	87690	249469	1	risk diff	Neale-B_UKBB_EUR_2017	hypertension	hypertension	Cardiovascular disease	Cardiovascular disease	Cardiovascular disease
rs11031796	rs11031796	chr11:32479807	chr11:32458261	A	G	Vascular or heart problems diagnosed by doctor: high blood pressure	EFO_0004325	Neale B	UKBB	European	2017	0.005836	0.001114	1.598e-07	+	336683	91033	245650	1	risk diff	Neale-B_UKBB_EUR_2017	blood pressure	blood pressure	Other measurement	Cardiovascular disease	Other measurement
rs11031796	rs11031796	chr11:32479807	chr11:32458261	A	G	Vascular or heart problems diagnosed by doctor: none of the above	-	Neale B	UKBB	European	2017	-0.005543	0.001144	1.255e-06	-	336683	236530	100153	1	risk diff	Neale-B_UKBB_EUR_2017				Cardiovascular disease
rs1247943	rs1247943	chr12:114673421	chr12:114235616	G	A	Female genital prolapse	EFO_1001837	Neale B	UKBB	European	2017	0.001521	0.0002883	1.31e-07	+	337199	4840	332359	1	risk diff	Neale-B_UKBB_EUR_2017		Rectocele		Reproductive trait	Female reproductive system disease
rs1247943	rs1247943	chr12:114673421	chr12:114235616	G	A	Forced expiratory volume in 1-second	EFO_0004314	Neale B	UKBB	European	2017	-0.0107	0.002083	2.785e-07	-	307638	0	307638	1	IVNT	Neale-B_UKBB_EUR_2017	forced expiratory volume	forced expiratory volume	Other measurement	Other disease/trait	Other measurement
rs1247943	rs1247943	chr12:114673421	chr12:114235616	G	A	Forced expiratory volume in 1-second, best measure	EFO_0004314	Neale B	UKBB	European	2017	-0.01261	0.002288	3.602e-08	-	255492	0	255492	1	IVNT	Neale-B_UKBB_EUR_2017	forced expiratory volume	forced expiratory volume	Other measurement	Other disease/trait	Other measurement
rs1247943	rs1247943	chr12:114673421	chr12:114235616	G	A	Forced expiratory volume in 1-second, predicted percentage	EFO_0004314	Neale B	UKBB	European	2017	-0.0211	0.004268	7.661e-07	-	110423	0	110423	1	IVNT	Neale-B_UKBB_EUR_2017	forced expiratory volume	forced expiratory volume	Other measurement	Other disease/trait	Other measurement
rs1247943	rs1247943	chr12:114673421	chr12:114235616	G	A	Forced vital capacity, best measure	EFO_0004312	Neale B	UKBB	European	2017	-0.01016	0.002167	2.725e-06	-	255492	0	255492	1	IVNT	Neale-B_UKBB_EUR_2017	vital capacity	vital capacity	Other measurement	Other disease/trait	Other measurement
rs4886778	rs4886778	chr15:74225388	chr15:73933047	A	C	Comparative height size at age 10	-	Neale B	UKBB	European	2017	0.01971	0.001659	1.46e-32	+	332021	0	332021	1	-	Neale-B_UKBB_EUR_2017				Body measurement
rs4886778	rs4886778	chr15:74225388	chr15:73933047	A	C	Forced expiratory volume in 1-second	EFO_0004314	Neale B	UKBB	European	2017	0.01748	0.002081	4.403e-17	+	307638	0	307638	1	IVNT	Neale-B_UKBB_EUR_2017	forced expiratory volume	forced expiratory volume	Other measurement	Other disease/trait	Other measurement
rs4886778	rs4886778	chr15:74225388	chr15:73933047	A	C	Forced expiratory volume in 1-second, best measure	EFO_0004314	Neale B	UKBB	European	2017	0.01957	0.002286	1.137e-17	+	255492	0	255492	1	IVNT	Neale-B_UKBB_EUR_2017	forced expiratory volume	forced expiratory volume	Other measurement	Other disease/trait	Other measurement
rs4886778	rs4886778	chr15:74225388	chr15:73933047	A	C	Forced expiratory volume in 1-second, predicted	EFO_0004314	Neale B	UKBB	European	2017	0.0122	0.002725	7.572e-06	+	110423	0	110423	1	IVNT	Neale-B_UKBB_EUR_2017	forced expiratory volume	forced expiratory volume	Other measurement	Other disease/trait	Other measurement
rs4886778	rs4886778	chr15:74225388	chr15:73933047	A	C	Forced vital capacity	EFO_0004312	Neale B	UKBB	European	2017	0.0216	0.001973	6.954e-28	+	307638	0	307638	1	IVNT	Neale-B_UKBB_EUR_2017	vital capacity	vital capacity	Other measurement	Other disease/trait	Other measurement
rs4886778	rs4886778	chr15:74225388	chr15:73933047	A	C	Forced vital capacity, best measure	EFO_0004312	Neale B	UKBB	European	2017	0.02353	0.002164	1.612e-27	+	255492	0	255492	1	IVNT	Neale-B_UKBB_EUR_2017	vital capacity	vital capacity	Other measurement	Other disease/trait	Other measurement
rs4886778	rs4886778	chr15:74225388	chr15:73933047	A	C	Hand grip strength left	EFO_0006941	Neale B	UKBB	European	2017	0.01305	0.001752	9.523e-14	+	335821	0	335821	1	IVNT	Neale-B_UKBB_EUR_2017	grip strength measurement	grip strength measurement	Other measurement	Other disease/trait	Other measurement
rs4886778	rs4886778	chr15:74225388	chr15:73933047	A	C	Hand grip strength right	EFO_0006941	Neale B	UKBB	European	2017	0.01296	0.001756	1.564e-13	+	335842	0	335842	1	IVNT	Neale-B_UKBB_EUR_2017	grip strength measurement	grip strength measurement	Other measurement	Other disease/trait	Other measurement
rs4886778	rs4886778	chr15:74225388	chr15:73933047	A	C	Height	EFO_0004339	Neale B	UKBB	European	2017	0.02163	0.001726	5.206e-36	+	336474	0	336474	1	IVNT	Neale-B_UKBB_EUR_2017	body height	body height	Body measurement	Body measurement	Body measurement
rs4886778	rs4886778	chr15:74225388	chr15:73933047	A	C	Impedance of arm left	-	Neale B	UKBB	European	2017	0.01399	0.001716	3.538e-16	+	331292	0	331292	1	IVNT	Neale-B_UKBB_EUR_2017				Body measurement
rs4886778	rs4886778	chr15:74225388	chr15:73933047	A	C	Impedance of arm right	-	Neale B	UKBB	European	2017	0.01417	0.001709	1.115e-16	+	331279	0	331279	1	IVNT	Neale-B_UKBB_EUR_2017				Body measurement
rs4886778	rs4886778	chr15:74225388	chr15:73933047	A	C	Impedance of leg left	-	Neale B	UKBB	European	2017	0.01522	0.002216	6.494e-12	+	331296	0	331296	1	IVNT	Neale-B_UKBB_EUR_2017				Body measurement
rs4886778	rs4886778	chr15:74225388	chr15:73933047	A	C	Impedance of leg right	-	Neale B	UKBB	European	2017	0.01417	0.002199	1.157e-10	+	331301	0	331301	1	IVNT	Neale-B_UKBB_EUR_2017				Body measurement
rs4886778	rs4886778	chr15:74225388	chr15:73933047	A	C	Impedance of whole body	-	Neale B	UKBB	European	2017	0.01571	0.001853	2.305e-17	+	331284	0	331284	1	IVNT	Neale-B_UKBB_EUR_2017				Body measurement
rs4886778	rs4886778	chr15:74225388	chr15:73933047	A	C	Peak expiratory flow	EFO_0009718	Neale B	UKBB	European	2017	0.01132	0.002163	1.679e-07	+	307638	0	307638	1	IVNT	Neale-B_UKBB_EUR_2017	peak expiratory flow	peak expiratory flow	Other measurement	Other disease/trait	Other measurement
rs4886778	rs4886778	chr15:74225388	chr15:73933047	A	C	Sitting height	EFO_0004339	Neale B	UKBB	European	2017	0.01049	0.001878	2.325e-08	+	336172	0	336172	1	IVNT	Neale-B_UKBB_EUR_2017	body height	body height	Body measurement	Body measurement	Body measurement
rs12325192	rs12325192	chr16:51488129	chr16:51454218	C	T	Female genital prolapse	EFO_1001837	Neale B	UKBB	European	2017	0.001777	0.0003593	7.637e-07	+	337199	4840	332359	1	risk diff	Neale-B_UKBB_EUR_2017		Rectocele		Reproductive trait	Female reproductive system disease
rs72839768	rs72839768	chr17:7129898	chr17:7226579	A	G	Self-reported hiv or aids	EFO_0000764;EFO_0000765	Neale B	UKBB	European	2017	0.0009434	0.0002119	8.488e-06	+	337159	244	336915	1	risk diff	Neale-B_UKBB_EUR_2017				Other disease/trait
rs72839768	rs72839768	chr17:7129898	chr17:7226579	A	G	Systolic blood pressure	EFO_0006335	Neale B	UKBB	European	2017	-0.04497	0.007946	1.528e-08	-	317754	0	317754	1	IVNT	Neale-B_UKBB_EUR_2017	systolic blood pressure	systolic blood pressure	Other measurement	Cardiovascular disease	Other measurement
rs2267372	rs2267372	chr22:38598234	chr22:38202227	A	G	Arm fat mass left	-	Neale B	UKBB	European	2017	0.01386	0.002429	1.158e-08	+	331164	0	331164	1	IVNT	Neale-B_UKBB_EUR_2017				Body measurement
rs2267372	rs2267372	chr22:38598234	chr22:38202227	A	G	Arm fat mass right	-	Neale B	UKBB	European	2017	0.01454	0.002428	2.102e-09	+	331226	0	331226	1	IVNT	Neale-B_UKBB_EUR_2017				Body measurement
rs2267372	rs2267372	chr22:38598234	chr22:38202227	A	G	Arm fat percentage left	-	Neale B	UKBB	European	2017	0.01255	0.001876	2.216e-11	+	331198	0	331198	1	IVNT	Neale-B_UKBB_EUR_2017				Body measurement
rs2267372	rs2267372	chr22:38598234	chr22:38202227	A	G	Arm fat percentage right	-	Neale B	UKBB	European	2017	0.01255	0.001885	2.788e-11	+	331249	0	331249	1	IVNT	Neale-B_UKBB_EUR_2017				Body measurement
rs2267372	rs2267372	chr22:38598234	chr22:38202227	A	G	Body fat percentage	EFO_0007800	Neale B	UKBB	European	2017	0.01597	0.0019	4.357e-17	+	331117	0	331117	1	IVNT	Neale-B_UKBB_EUR_2017	body fat percentage	body fat percentage	Body measurement	Body measurement	Body measurement
rs2267372	rs2267372	chr22:38598234	chr22:38202227	A	G	Comparative height size at age 10	-	Neale B	UKBB	European	2017	0.01103	0.001692	6.949e-11	+	332021	0	332021	1	-	Neale-B_UKBB_EUR_2017				Body measurement
rs2267372	rs2267372	chr22:38598234	chr22:38202227	A	G	Female genital prolapse	EFO_1001837	Neale B	UKBB	European	2017	0.00136	0.0002939	3.684e-06	+	337199	4840	332359	1	risk diff	Neale-B_UKBB_EUR_2017		Rectocele		Reproductive trait	Female reproductive system disease
rs2267372	rs2267372	chr22:38598234	chr22:38202227	A	G	Height	EFO_0004339	Neale B	UKBB	European	2017	0.01024	0.001761	6.101e-09	+	336474	0	336474	1	IVNT	Neale-B_UKBB_EUR_2017	body height	body height	Body measurement	Body measurement	Body measurement
rs2267372	rs2267372	chr22:38598234	chr22:38202227	A	G	Hip circumference	EFO_0005093	Neale B	UKBB	European	2017	0.01194	0.002454	1.14e-06	+	336601	0	336601	1	IVNT	Neale-B_UKBB_EUR_2017	hip circumference	hip circumference	Body measurement	Body measurement	Body measurement
rs2267372	rs2267372	chr22:38598234	chr22:38202227	A	G	Impedance of arm left	-	Neale B	UKBB	European	2017	0.01251	0.00175	8.683e-13	+	331292	0	331292	1	IVNT	Neale-B_UKBB_EUR_2017				Body measurement
rs2267372	rs2267372	chr22:38598234	chr22:38202227	A	G	Impedance of arm right	-	Neale B	UKBB	European	2017	0.01338	0.001743	1.602e-14	+	331279	0	331279	1	IVNT	Neale-B_UKBB_EUR_2017				Body measurement
rs2267372	rs2267372	chr22:38598234	chr22:38202227	A	G	Impedance of whole body	-	Neale B	UKBB	European	2017	0.01166	0.00189	6.884e-10	+	331284	0	331284	1	IVNT	Neale-B_UKBB_EUR_2017				Body measurement
rs2267372	rs2267372	chr22:38598234	chr22:38202227	A	G	Leg fat mass left	-	Neale B	UKBB	European	2017	0.01258	0.001959	1.32e-10	+	331275	0	331275	1	IVNT	Neale-B_UKBB_EUR_2017				Body measurement
rs2267372	rs2267372	chr22:38598234	chr22:38202227	A	G	Leg fat mass right	-	Neale B	UKBB	European	2017	0.01326	0.001981	2.174e-11	+	331293	0	331293	1	IVNT	Neale-B_UKBB_EUR_2017				Body measurement
rs2267372	rs2267372	chr22:38598234	chr22:38202227	A	G	Leg fat percentage left	-	Neale B	UKBB	European	2017	0.008666	0.00155	2.245e-08	+	331278	0	331278	1	IVNT	Neale-B_UKBB_EUR_2017				Body measurement
rs2267372	rs2267372	chr22:38598234	chr22:38202227	A	G	Leg fat percentage right	-	Neale B	UKBB	European	2017	0.009307	0.001569	3.036e-09	+	331296	0	331296	1	IVNT	Neale-B_UKBB_EUR_2017				Body measurement
rs2267372	rs2267372	chr22:38598234	chr22:38202227	A	G	Sitting height	EFO_0004339	Neale B	UKBB	European	2017	0.009102	0.001915	2.013e-06	+	336172	0	336172	1	IVNT	Neale-B_UKBB_EUR_2017	body height	body height	Body measurement	Body measurement	Body measurement
rs2267372	rs2267372	chr22:38598234	chr22:38202227	A	G	Trunk fat mass	EFO_0005409	Neale B	UKBB	European	2017	0.02114	0.002495	2.4e-17	+	331093	0	331093	1	IVNT	Neale-B_UKBB_EUR_2017	fat body mass	fat body mass	Other measurement	Body measurement	Other measurement
rs2267372	rs2267372	chr22:38598234	chr22:38202227	A	G	Trunk fat percentage	-	Neale B	UKBB	European	2017	0.02126	0.002278	1.004e-20	+	331113	0	331113	1	IVNT	Neale-B_UKBB_EUR_2017				Body measurement
rs2267372	rs2267372	chr22:38598234	chr22:38202227	A	G	Weight	EFO_0004338	Neale B	UKBB	European	2017	0.01251	0.002165	7.515e-09	+	336227	0	336227	1	IVNT	Neale-B_UKBB_EUR_2017	body weight	body weight	Body measurement	Body measurement	Body measurement
rs2267372	rs2267372	chr22:38598234	chr22:38202227	A	G	Whole body fat mass	-	Neale B	UKBB	European	2017	0.01863	0.002418	1.3e-14	+	330762	0	330762	1	IVNT	Neale-B_UKBB_EUR_2017				Body measurement
