## Supplementary Table 7 for "Advancing our understanding of genetic risk factors and potential personalized strategies in pelvic organ prolapse: largest GWAS to date reveals 19 novel associated loci"

### Sheet: Supplementary Table 7
Supplementary Table 7. Discriminative ability of 19 PRS models. A logistic regression was used to assess the discriminative ability towards case-control association. Analyses were adjusted by age, age squared, batch effects and first 10 principal components.
Software	Model	OR	95% CI	P_value
PRSice	p=1	1.21	(1,17 to 1,26)	2.6e-30
	p=0.3	1.22	(1,18 to 1,26)	9.97e-31
	p=0.1	1.23	(1,19 to 1,28)	3.94e-35
	p=0.03	1.23	(1,19 to 1,28)	5.98e-34
	p=0.01	1.22	(1,18 to 1,26)	2.54e-31
	p=0.003	1.2	(1,16 to 1,24)	1.31e-27
	p=0.001	1.19	(1,15 to 1,23)	1.45e-25
	p=0.0003	1.19	(1,15 to 1,23)	6.50e-24
	p=0.0001	1.2	(1,16 to 1,24)	1.24e-26
LDpred	Inf	1.31	(1.27 to 1.36)	5.65e-56
	p_1	1.34	(1.30 to 1.39)	2.57e-64
	p_0.3	1.34	(1.23 to 1.30)	1.23e-64
	p_0.1	1.35	(1.21 to 1.30)	1.21e-65
	p_0.03	1.36	(1.30 to 1.39)	1.23e-64
	p_0.01	1.39	(1.35 to 1.44)	1.09e-79
	p_0.003	1.42	(1.37 to 1.47)	2.59e-89
	p_0.001	1.4	(1.35 to 1.44)	1.09e-79
	p_0.0003	1.03	(1.00 to 1.07)	4.49e-02
	p_0.0001	1.01	(0.97 to 1.04)	4.96e-01
