## Supplementary Table 8 for "Advancing our understanding of genetic risk factors and potential personalized strategies in pelvic organ prolapse: largest GWAS to date reveals 19 novel associated loci"

### Sheet: SupplementaryTable8
Supplementary Table 8. Estonian Biobank cohort characteristics for discovery set and subset
	Discovery set				Discovery subset
	Cases	Missing data (%)	Controls	Missing data (%)	Cases	Missing data (%)	Controls	Missing data (%)
	N= 2,517		N= 96,139		N= 2,104		N= 24,780
Age (range)	53.9(18-92)	0	43.9 (18-105)	0	53.2 (18-92)	0	44.4 (18-104)	0
BMI	28.0 (±5.2)	171 (6.8%)	25.6 (±5.4)	25957 (26.7%)	28.2 (±5.2)	3 (0.1%)	26.4 (±5.8)	20 (0.01%)
Number of children (range)	2.1 (0-8)	777 (30.8%)	1.4 (0-12)	37031 (38.5%)	2.12 (0-8)	577 (27.4%)	1.5(0-12)	3784 (15.2%)
Ever smoked (%)	646 (27.5%)	172 (6.8%)	27116 (28.2%)	25930 (26.7%)	529 (48.1%)	5 (0.2%)	8278 (33.4%)	28 (0.1%)
Constipation (%)	514 (20.4%)	0	12665 (13.2%)	0	435 (20.6%)	0	3347 (13.5%)	0
Asthma (%)	445 (17.7%)	0	10971 (11.4%)	0	392 (18.6%)	0	3441 (13.9%)	0
