## Supplementary Table 9 for "Advancing our understanding of genetic risk factors and potential personalized strategies in pelvic organ prolapse: largest GWAS to date reveals 19 novel associated loci"

### Sheet: SupplementaryTable9
Harrell C-statistic in the validation subset for PRS and clinical risk factors alone or in combination.
	Age adjustment		10 PCS, batch effects and age adjustment
Variable	C-stat	SD_subset	C-stat adjusted	SD_adj_subset
PRS	0.583	0.007	0.592	0.007
BMI	0.527	0.006	0.543	0.007
Number of children	0.563	0.007	0.589	0.007
Ever smoked	0.534	0.006	0.557	0.007
Constipation	0.533	0.005	0.564	0.007
Asthma	0.512	0.005	0.545	0.007
All clinical	0.588	0.007	0.605	0.008
All clinical + PRS	0.630	0.007	0.643	0.007
